# Variant location is a novel risk factor for individuals with arrhythmogenic cardiomyopathy due to a desmoplakin (*DSP*) truncating variant

**DOI:** 10.1101/2021.10.16.21264154

**Authors:** Edgar T. Hoorntje, Charlotte Burns, Luisa Marsili, Ben Corden, Victoria N. Parikh, Gerard J. te Meerman, Belinda Gray, Ahmet Adiyaman, Richard D. Bagnall, Daniela Q.C.M. Barge-Schaapveld, Maarten P. van den Berg, Marianne Bootsma, Laurens P. Bosman, Gemma Correnti, Johan Duflou, Ruben N. Eppinga, Diane Fatkin, Michael Fietz, Eric Haan, Jan D.H. Jongbloed, Arnaud D. Hauer, Lien Lam, Freyja H.M. van Lint, Amrit Lota, Carlo Marcelis, Hugh J. McCarthy, Anneke M. van Mil, Rogier A. Oldenburg, Nicholas Pachter, R. Nils Planken, Chloe Reuter, Christopher Semsarian, Jasper J. van der Smagt, Tina Thompson, Jitendra Vohra, Paul G.A. Volders, Jaap I. van Waning, Nicola Whiffin, Arthur van den Wijngaard, Ahmad S. Amin, Arthur A.M. Wilde, Gijs van Woerden, Laura Yeates, Dominica Zentner, Euan A. Ashley, Matthew T. Wheeler, James S. Ware, J. Peter van Tintelen, Jodie Ingles

**Author notes:** **ADDRESS FOR CORRESPONDENCE** Associate Professor Jodie Ingles, Centre for Population Genomics, Garvan Institute of Medical Research and Murdoch Children’s Research Institute, 384 Victoria Street, Darlinghurst NSW 2010 Australia, Twitter: @jodieingles27. These authors contributed equally (Edgar T. Hoorntje, Charlotte Burns, James S. Ware, J. Peter van Tintelen, Jodie Ingles). **ETHICS DECLARATION** Institutional ethics approval was granted by individual sites; including Sydney Local Health District, Royal Prince Alfred Hospital, Australia; Royal Brompton & Harefield Hospitals Cardiovascular Biobank (National Research Ethics Service), UK. Waiver of consent was granted at Stanford School of Medicine Internal Review Board, USA. All individual-level data were de-identified. **AUTHOR INFORMATION** 1. Conceptualization: CB, EJH, JW, JPvT, JI; 2. Data curation: ALL; 3. Formal Analysis: EJH, CB, JI; 4. Funding acquisition: JPvT, JI; 5. Investigation: EJH, CB, BC, VP, JW, PvT, JI; 6. Methodology: ALL; 6. Project administration: JI; 7. Resources: JW, PT, JI; 8. Software: Not Applicable; 9: Supervision: JW, PvT, JI; 10. Validation: Not Applicable; 11. Visualization: JI; 12. Writing – original draft: EJH, CB, JI; 13. Writing – review & editing: ALL.

## Abstract

**Background:** Truncating variants in desmoplakin (*DSP*tv) are an important cause of arrhythmogenic cardiomyopathy (ACM), however the genetic architecture and genotype-specific risk factors are incompletely understood. We evaluated phenotype, risk factors for ventricular arrhythmias, and underlying genetics of *DSP*tv cardiomyopathy.

**Methods:** Individuals with *DSP*tv and any cardiac phenotype, and their gene-positive family members were included from multiple international centers. Clinical data and family history information were collected. Event-free survival from ventricular arrhythmia was assessed. Variant location was compared between cases and controls, and literature review of reported *DSP*tv performed.

**Results:** There were 98 probands and 72 family members (mean age at diagnosis 43 ± 18 years, 59% female) with a *DSP*tv, of which 146 were considered clinically affected. Ventricular arrhythmia (sudden cardiac arrest, sustained ventricular tachycardia, appropriate implantable cardioverter defibrillator therapy) occurred in 56 (33%) individuals. *DSP*tv location and proband status were independent risk factors for ventricular arrhythmia, while prior risk factors showed no association. Further, gene region was important with variants in cases (cohort n=98, Clinvar n=168) more likely to occur in the regions resulting in nonsense mediated decay of both major *DSP* isoforms, compared to n=124 gnomAD control variants (148 [83.6%] versus 29 [16.4%], p<0.0001).

**Conclusions:** In the largest series of individuals with *DSP*tv, we demonstrate variant location is a novel risk factor for ventricular arrhythmia, can inform variant interpretation, and provide critical insights to allow precision-based clinical management.
