## Supplementary Table 2 for "Variant location is a novel risk factor for individuals with arrhythmogenic cardiomyopathy due to a desmoplakin (*DSP*) truncating variant"

### Sheet: Sheet1
Supplementary Table 2: ClinVar variants included as cases in the case-control analysis
Source	DNA_effect	protein_effect	Alternate Regions	Region
Clinvar	c.1054_1059delGACACTinsCA	p.Asp352Hisfs	G1	C-NMDc
Clinvar	c.1060_1061delCT	p.Leu354Alafs	G1	C-NMDc
Clinvar	c.1087C>T	p.Gln363Ter	G1	C-NMDc
Clinvar	c.1140+2T>G		G1	C-NMDc
Clinvar	c.1141-2A>G		G1	C-NMDc
Clinvar	c.1141-2A>T		G1	C-NMDc
Clinvar	c.1146delT	p.Phe382Leufs	G1	C-NMDc
Clinvar	c.1162delA	p.Thr388Leufs	G1	C-NMDc
Clinvar	c.1182delG	p.Leu395Serfs	G1	C-NMDc
Clinvar	c.123C>G	p.Tyr41Ter	G1	C-NMDc
Clinvar	c.1266+2T>C		G1	C-NMDc
Clinvar	c.1267-2A>G		G1	C-NMDc
Clinvar	c.1273C>T	p.Arg425Ter	G1	C-NMDc
Clinvar	c.1292dupA	p.Tyr431Terfs	G1	C-NMDc
Clinvar	c.1420-1G>T		G1	C-NMDc
Clinvar	c.151C>T	p.Gln51Ter	G1	C-NMDc
Clinvar	c.1615C>T	p.Gln539Ter	G1	C-NMDc
Clinvar	c.1650G>A	p.Trp550Ter	G1	C-NMDc
Clinvar	c.1751delA	p.Glu584Glyfs	G1	C-NMDc
Clinvar	c.1857C>A	p.Tyr619Ter	G1	C-NMDc
Clinvar	c.1873C>T	p.Gln625Ter	G1	C-NMDc
Clinvar	c.1883delG	p.Gly628Alafs	G1	C-NMDc
Clinvar	c.1903+1G>C		G1	C-NMDc
Clinvar	c.208_209dup	p.Ile71Profs	G1	C-NMDc
Clinvar	c.2130+1G>A		G1	C-NMDc
Clinvar	c.2131_2132delAG	p.Ser711Cysfs	G1	C-NMDc
Clinvar	c.2131_2132delAG	p.Ser711Cysfs	G1	C-NMDc
Clinvar	c.2131_2132delAG	p.Ser711Cysfs	G1	C-NMDc
Clinvar	c.226C>T	p.Gln76Ter	G1	C-NMDc
Clinvar	c.2297+1G>A		G1	C-NMDc
Clinvar	c.243_251delCTTGATGCG	p.Cys81_Ile418delinsTer	G1	C-NMDc
Clinvar	c.2436+2T>C		G1	C-NMDc
Clinvar	c.2436+2T>C		G1	C-NMDc
Clinvar	c.2437-1G>C		G1	C-NMDc
Clinvar	c.250C>T	p.Arg84Ter	G1	C-NMDc
Clinvar	c.2528C>A	p.Ser843Ter	G1	C-NMDc
Clinvar	c.2547T>A	p.Tyr849Ter	G1	C-NMDc
Clinvar	c.2602C>T	p.Gln868Ter	G1	C-NMDc
Clinvar	c.2630+1delG		G1	C-NMDc
Clinvar	c.2644G>T	p.Glu882Ter	G1	C-NMDc
Clinvar	c.268C>T	p.Gln90Ter	G1	C-NMDc
Clinvar	c.268C>T	p.Gln90Ter	G1	C-NMDc
Clinvar	c.273+1G>A		G1	C-NMDc
Clinvar	c.273delT	p.Glu92Asnfs	G1	C-NMDc
Clinvar	c.273delT	p.Glu92Asnfs	G1	C-NMDc
Clinvar	c.2793+1G>T		G1	C-NMDc
Clinvar	c.2821C>T	p.Arg941Ter	G1	C-NMDc
Clinvar	c.2821C>T	p.Arg941Ter	G1	C-NMDc
Clinvar	c.2821C>T	p.Arg941Ter	G1	C-NMDc
Clinvar	c.2848dupA	p.Ile950Asnfs	G1	C-NMDc
Clinvar	c.2870_2874delCAATT	p.Ser957Terfs	G1	C-NMDc
Clinvar	c.2920delA	p.Thr974Leufs	G1	C-NMDc
Clinvar	c.2947_2948delAC	p.Thr983Hisfs	G1	C-NMDc
Clinvar	c.3044_3047dup	p.Phe1016Leufs	G1	C-NMDc
Clinvar	c.3049_3050dupTT	p.Leu1017Phefs	G1	C-NMDc
Clinvar	c.3133C>T	p.Arg1045Ter	G1	C-NMDc
Clinvar	c.3133C>T	p.Arg1045Ter	G1	C-NMDc
Clinvar	c.3160_3169delAAGAACAAAT	(p.Lys1054Serfs	G1	C-NMDc
Clinvar	c.3160_3169delAAGAACAAAT	p.Lys1054Serfs	G1	C-NMDc
Clinvar	c.3195C>G	p.Tyr1065Ter	CR	C-NMDc
Clinvar	c.3241G>T	p.Glu1081Ter	CR	C-NMDc
Clinvar	c.3316G>T	p.Glu1106Ter	CR	C-NMDc
Clinvar	c.3337C>T	p.Arg1113Ter	CR	C-NMDc
Clinvar	c.3337C>T	p.Arg1113Ter	CR	C-NMDc
Clinvar	c.3337C>T	p.Arg1113Ter	CR	C-NMDc
Clinvar	c.3348T>A	p.Tyr1116Ter	CR	C-NMDc
Clinvar	c.3415_3417delTATinsG	p.Tyr1139Glyfs	CR	C-NMDc
Clinvar	c.3419delA	p.Asp1140Alafs	CR	C-NMDc
Clinvar	c.3426dupG	p.Gln1143Alafs	CR	C-NMDc
Clinvar	c.3474dup	p.Glu1159Argfs	CR	C-NMDc
Clinvar	c.3507C>A	p.Tyr1169Ter	CR	C-NMDc
Clinvar	c.3526delG	p.Val1176Phefs	CR	C-NMDc
Clinvar	c.423-1G>T		G1	C-NMDc
Clinvar	c.423-1G>T		G1	C-NMDc
Clinvar	c.491_492delCCins15		G1	C-NMDc
Clinvar	c.491_492delCCinsAGCTCGAGTCCCTCG	p.Ala164Glufs	G1	C-NMDc
Clinvar	c.534_535insA	p.Gly179Argfs	G1	C-NMDc
Clinvar	c.699G>A	p.Trp233Ter	G1	C-NMDc
Clinvar	c.699G>A	p.Trp233Ter	G1	C-NMDc
Clinvar	c.699G>A	p.Trp233Ter	G1	C-NMDc
Clinvar	c.712dupA	p.Ile238Asnfs	G1	C-NMDc
Clinvar	c.867C>A	p.Cys289Ter	G1	C-NMDc
Clinvar	c.867C>A	p.Cys289Ter	G1	C-NMDc
Clinvar	c.888C>G	p.Tyr296Ter	G1	C-NMDc
Clinvar	c.919C>T	p.Gln307Ter	G1	C-NMDc
Clinvar	c.928dup	p.Glu310Glyfs	G1	C-NMDc
Clinvar	c.928dup	p.Glu310Glyfs	G1	C-NMDc
Clinvar	c.939+1G>A		G1	C-NMDc
Clinvar	c.939+1G>A		G1	C-NMDc
Clinvar	c.939+1G>A		G1	C-NMDc
Clinvar	c.939+1G>A		G1	C-NMDc
Clinvar	c.465delC	p.Ile156Serfs	G1	C-NMDi
Clinvar	c.478C>T	p.Arg160Ter	G1	C-NMDi
Clinvar	c.478C>T	p.Arg160Ter	G1	C-NMDi
Clinvar	c.5460_5466delAGTCCTG	p.Val1821Serfs	CR	C-NMDi
Clinvar	c.5460dup	p.Val1821Serfs	CR	C-NMDi
Clinvar	c.5673_5674delGA	p.Lys1892Glufs	CR	C-NMDi
Clinvar	c.5680_5683delAGTC	p.Ser1894Leufs	CR	C-NMDi
Clinvar	c.5680_5683delAGTC	p.Ser1894Leufs	CR	C-NMDi
Clinvar	c.5725delA	p.Ile1909Leufs	CR	C-NMDi
Clinvar	c.5745dup	p.Lys1916Terfs	CR	C-NMDi
Clinvar	c.5800C>T	p.Arg1934Ter	CR	C-NMDi
Clinvar	c.5851C>T	p.Arg1951Ter	G2	C-NMDi
Clinvar	c.5851C>T	p.Arg1951Ter	G2	C-NMDi
Clinvar	c.5851C>T	p.Arg1951Ter	G2	C-NMDi
Clinvar	c.6273delA	p.Ala2092Leufs	G2	C-NMDi
Clinvar	c.6310delA	p.Thr2104Glnfs	G2	C-NMDi
Clinvar	c.6393delA	p.Gly2133Valfs	G2	C-NMDi
Clinvar	c.6398dupG	p.Val2134Cysfs	G2	C-NMDi
Clinvar	c.6410dupC	p.Val2138Cysfs	G2	C-NMDi
Clinvar	c.6456dupG	p.Leu2153Alafs	G2	C-NMDi
Clinvar	c.6466dupA	p.Arg2156Lysfs	G2	C-NMDi
Clinvar	c.6496C>T	p.Arg2166Ter	G2	C-NMDi
Clinvar	c.6496C>T	p.Arg2166Ter	G2	C-NMDi
Clinvar	c.6496C>T	p.Arg2166Ter	G2	C-NMDi
Clinvar	c.6510_6511insCT	p.Asn2171Leufs	G2	C-NMDi
Clinvar	c.6850C>T	p.Arg2284Ter	G2	C-NMDi
Clinvar	c.6937delG	p.Glu2313Argfs	G2	C-NMDi
Clinvar	c.6940G>T	p.Glu2314Ter	G2	C-NMDi
Clinvar	c.6954_6955delAG	p.Gly2319Serfs	G2	C-NMDi
Clinvar	c.7248delT	p.Phe2416Leufs	G2	C-NMDi
Clinvar	c.7491_7492delTG	p.Cys2497Terfs	G2	C-NMDi
Clinvar	c.7623delG	p.Lys2542Serfs	G2	C-NMDi
Clinvar	c.7641C>G	p.Tyr2547Ter	G2	C-NMDi
Clinvar	c.7873dupA	p.Thr2625Asnfs	G2	C-NMDi
Clinvar	c.7899dup	p.Thr2634Tyrfs	G2	C-NMDi
Clinvar	c.8014C>T	p.Gln2672Ter	G2	C-NMDi
Clinvar	c.8188delC	p.Gln2730Serfs	G2	C-NMDi
Clinvar	c.8442dupC	p.Ser2815Glnfs	G2	C-NMDi
Clinvar	c.3630T>A	p.Tyr1210Ter	CR	NC-NMDc
Clinvar	c.3630T>A	p.Tyr1210Ter	CR	NC-NMDc
Clinvar	c.3733delG	p.Glu1245Lysfs	CR	NC-NMDc
Clinvar	c.3735_3741dup	p.Asp1248Lysfs	CR	NC-NMDc
Clinvar	c.3735_3741dup	p.Asp1248Lysfs	CR	NC-NMDc
Clinvar	c.3735_3741dup	p.Asp1248Lysfs	CR	NC-NMDc
Clinvar	c.3735_3741dup	p.Asp1248Lysfs	CR	NC-NMDc
Clinvar	c.3788_3789dup	p.Thr1264Profs	CR	NC-NMDc
Clinvar	c.3793G>T	p.Glu1265*	CR	NC-NMDc
Clinvar	c.3799C>T	p.Arg1267Ter	CR	NC-NMDc
Clinvar	c.3805C>T	p.Arg1269Ter	CR	NC-NMDc
Clinvar	c.3829C>T	p.Gln1277Ter	CR	NC-NMDc
Clinvar	c.3865C>T	p.Gln1289Ter	CR	NC-NMDc
Clinvar	c.3865C>T	p.Gln1289Ter	CR	NC-NMDc
Clinvar	c.3961C>T	p.Gln1321Ter	CR	NC-NMDc
Clinvar	c.4003C>T	p.Gln1335Ter	CR	NC-NMDc
Clinvar	c.4009delG	p.Glu1337Argfs	CR	NC-NMDc
Clinvar	c.4009delG	p.Glu1337Argfs	CR	NC-NMDc
Clinvar	c.4054A>T	p.Arg1352Ter	CR	NC-NMDc
Clinvar	c.4198C>T	p.Arg1400Ter	CR	NC-NMDc
Clinvar	c.4235_4237delTGAinsG	p.Leu1412Argfs	CR	NC-NMDc
Clinvar	c.4297C>T	p.Gln1433Ter	CR	NC-NMDc
Clinvar	c.4305_4309delCACTG	p.Thr1436Leufs	CR	NC-NMDc
Clinvar	c.4305_4309delCACTG	p.Thr1436Leufs	CR	NC-NMDc
Clinvar	c.4353_4357delGAGAC	p.Arg1452Serfs	CR	NC-NMDc
Clinvar	c.4372C>T	p.Arg1458Ter	CR	NC-NMDc
Clinvar	c.4395T>G	p.(Tyr1465X)	CR	NC-NMDc
Clinvar	c.4531C>T	p.Gln1511Ter	CR	NC-NMDc
Clinvar	c.4531C>T	p.Gln1511Ter	CR	NC-NMDc
Clinvar	c.4822C>T	p.Gln1608Ter	CR	NC-NMDc
Clinvar	c.4824dupA	p.Ala1609Serfs	CR	NC-NMDc
Clinvar	c.4882_4886delAGGAGinsTTCT	p.Arg1628Phefs	CR	NC-NMDc
Clinvar	c.4882_4886delAGGAGinsTTCT	p.Arg1628Phefs	CR	NC-NMDc
Clinvar	c.4999C>T	p.Gln1667Ter	CR	NC-NMDc
Clinvar	c.4999C>T	p.Gln1667Ter	CR	NC-NMDc
Clinvar	c.5212C>T	p.Arg1738Ter	CR	NC-NMDc
Clinvar	c.5269C>T	p.Gln1757Ter	CR	NC-NMDc
Clinvar	c.5327_5330del	p.Glu1776Glyfs	CR	NC-NMDc
Clinvar	c.5378_5379dup	p.Ala1794Argfs	CR	NC-NMDc
