## Supplementary Table 3 for "Variant location is a novel risk factor for individuals with arrhythmogenic cardiomyopathy due to a desmoplakin (*DSP*) truncating variant"

### Sheet: Sheet1
Supplementary Table 3: gnomAD variants used as controls in the case-control analysis
Chrom	Position	rsID	Ref	Alt	Source	Filters - exomes	Filters - genomes	Consequence	Transcript Consequence	Annotation	Flags	Allele Count	Allele Number	Homozygote Count	Hemizygote Count	Region
6	7542154	rs776052488	CT	C	gnomAD Exomes	PASS	NA	p.Cys3AlafsTer15	c.7delT	frameshift_variant		1	233366	0	0	C-NMDc
6	7542317		TG	T	gnomAD Exomes	PASS	NA	c.170+1delG	c.170+1delG	frameshift_variant		1	156948	0	0	C-NMDc
6	7542319	rs1309931610	G	T	gnomAD Genomes	NA	PASS	c.170+1G>T	c.170+1G>T	splice_donor_variant		1	31376	0	0	C-NMDc
6	7556048	rs886039343	C	T	gnomAD Exomes	PASS	NA	p.Gln90Ter	c.268C>T	stop_gained	mnv	1	250568	0	0	C-NMDc
6	7558388	rs1435125402	C	T	gnomAD Exomes	PASS	NA	p.Arg105Ter	c.313C>T	stop_gained		1	251476	0	0	C-NMDc
6	7558490	rs1390240402	CA	C	gnomAD Exomes	PASS	NA	p.Gln139ArgfsTer57	c.416delA	frameshift_variant		1	250884	0	0	C-NMDc
6	7559534	rs372869942	CA	C	gnomAD Exomes	PASS	NA	p.Lys167ArgfsTer29	c.500delA	frameshift_variant		1	251296	0	0	C-NMDc
6	7559633	rs765558005	G	GGTAA	gnomAD Exomes	PASS	NA	c.597+2_597+5dupTAAG	c.597+2_597+5dupTAAG	frameshift_variant		6	250218	0	0	C-NMDc
6	7562883	rs769107659	A	C	gnomAD Exomes	PASS	NA	c.598-2A>C	c.598-2A>C	splice_acceptor_variant		1	251282	0	0	C-NMDc
6	7562883	rs769107659	A	G	gnomAD Exomes	PASS	NA	c.598-2A>G	c.598-2A>G	splice_acceptor_variant		1	251282	0	0	C-NMDc
6	7562884	rs777091556	G	C	gnomAD Exomes	PASS	NA	c.598-1G>C	c.598-1G>C	splice_acceptor_variant		1	251256	0	0	C-NMDc
6	7563001	rs1415686883	CA	C	gnomAD Exomes	PASS	NA	p.Ala240ProfsTer20	c.717delA	frameshift_variant		1	251394	0	0	C-NMDc
6	7563014	rs111295218	G	A	gnomAD Exomes	PASS	NA	c.726+1G>A	c.726+1G>A	splice_donor_variant		1	251324	0	0	C-NMDc
6	7565754	rs727504443	G	A	gnomAD Genomes	NA	PASS	c.939+1G>A	c.939+1G>A	splice_donor_variant		1	31370	0	0	C-NMDc
6	7568012	rs794728111	A	G	gnomAD Exomes	PASS	NA	c.1141-2A>G	c.1141-2A>G	splice_acceptor_variant		1	251206	0	0	C-NMDc
6	7568676	rs397516915	C	T	gnomAD Exomes	PASS	NA	p.Arg425Ter	c.1273C>T	stop_gained		1	251268	0	0	C-NMDc
6	7570705		G	A	gnomAD Exomes	PASS	NA	p.Trp537Ter	c.1610G>A	stop_gained		1	251388	0	0	C-NMDc
6	7570762	rs760416507	AC	A	gnomAD Exomes	PASS	NA	p.Asp556GlufsTer2	c.1668delC	frameshift_variant		1	251246	0	0	C-NMDc
6	7572203	rs1235606672	CAGAT	C	gnomAD Exomes	PASS	NA	p.Ile679SerfsTer7	c.2036_2039delTAGA	frameshift_variant		1	251222	0	0	C-NMDc
6	7574313	rs746177210	TGACA	T	gnomAD Exomes	PASS	NA	c.2131-3_2131delCAGA	c.2131-3_2131delCAGA	splice_acceptor_variant		1	251240	0	0	C-NMDc
6	7574889	rs1417627909	G	C	gnomAD Genomes	NA	PASS	c.2298-1G>C	c.2298-1G>C	splice_acceptor_variant		1	31406	0	0	C-NMDc
6	7574978	rs754566092	ACTGT	A	gnomAD Exomes	PASS	NA	p.Val797AlafsTer14	c.2390_2393delTCTG	frameshift_variant		1	251406	0	0	C-NMDc
6	7575030	rs774514264	T	C	gnomAD Exomes	PASS	NA	c.2436+2T>C	c.2436+2T>C	splice_donor_variant		1	251420	0	0	C-NMDc
6	7579507	rs1357740012	G	A	gnomAD Exomes	PASS	NA	c.3085-1G>A	c.3085-1G>A	splice_acceptor_variant		1	249988	0	0	C-NMDc
6	7580155	rs794728144	G	GGAAAATC	gnomAD Exomes	PASS	NA	p.Asp1248LysfsTer7	c.3735_3741dupAAATCGA	frameshift_variant		1	250460	0	0	NC-NMDc
6	7580162	rs1413961070	C	T	gnomAD Genomes	NA	PASS	p.Arg1247Ter	c.3739C>T	stop_gained		1	31380	0	0	NC-NMDc
6	7580172	rs1464644246	AG	A	gnomAD Genomes	NA	PASS	p.Asp1251MetfsTer34	c.3751delG	frameshift_variant		1	31406	0	0	NC-NMDc
6	7580228	rs767643821	CG	C	gnomAD Exomes	PASS	NA	p.Arg1269GlnfsTer16	c.3806delG	frameshift_variant		1	250796	0	0	NC-NMDc
6	7580228	rs767643821	C	T	gnomAD Exomes	PASS	NA	p.Arg1269Ter	c.3805C>T	stop_gained		1	250796	0	0	NC-NMDc
6	7580252	rs397516933	C	T	gnomAD Exomes	PASS	NA	p.Gln1277Ter	c.3829C>T	stop_gained		1	250794	0	0	NC-NMDc
6	7580285	rs138907450	A	T	gnomAD Exomes	PASS	NA	p.Lys1288Ter	c.3862A>T	stop_gained		1	250916	0	0	NC-NMDc
6	7580288	rs778178956	C	T	gnomAD Exomes	PASS	NA	p.Gln1289Ter	c.3865C>T	stop_gained		1	250910	0	0	NC-NMDc
6	7580312	rs1356287373	C	T	gnomAD Exomes	PASS	NA	p.Gln1297Ter	c.3889C>T	stop_gained		1	250888	0	0	NC-NMDc
6	7580430	rs1184760186	AG	A	gnomAD Exomes	PASS	NA	p.Glu1337ArgfsTer12	c.4009delG	frameshift_variant		5	250740	0	0	NC-NMDc
6	7580574	rs1347900318	AG	A	gnomAD Exomes	PASS	NA	p.Glu1385LysfsTer11	c.4153delG	frameshift_variant		1	251288	0	0	NC-NMDc
6	7580621	rs770873593	C	T	gnomAD Exomes	PASS	NA	p.Arg1400Ter	c.4198C>T	stop_gained		1	251250	0	0	NC-NMDc
6	7580736	rs757079451	CTG	C	gnomAD Exomes	PASS	NA	p.Glu1439GlyfsTer11	c.4314_4315delTG	frameshift_variant		1	251396	0	0	NC-NMDc
6	7580774	rs1311989478	C	CT	gnomAD Exomes	PASS	NA	p.Arg1452GlufsTer15	c.4352dupT	frameshift_variant		1	251376	0	0	NC-NMDc
6	7580795	rs28763965	C	T	gnomAD Exomes	PASS	NA	p.Arg1458Ter	c.4372C>T	stop_gained		1	251254	0	0	NC-NMDc
6	7580940	rs1289037294	GA	G	gnomAD Genomes	NA	PASS	p.Arg1506SerfsTer20	c.4518delA	frameshift_variant		1	31412	0	0	NC-NMDc
6	7580954	rs397516940	C	T	gnomAD Exomes	PASS	NA	p.Gln1511Ter	c.4531C>T	stop_gained		5	249842	0	0	NC-NMDc
6	7581277	rs1231490307	GC	G	gnomAD Exomes	PASS	NA	p.Leu1619TrpfsTer26	c.4855delC	frameshift_variant		2	248834	0	0	NC-NMDc
6	7581668	rs1279085997	ATC	A	gnomAD Exomes	PASS	NA	p.Leu1750GlyfsTer21	c.5247_5248delCT	frameshift_variant		1	250744	0	0	NC-NMDc
6	7582965	rs1431747019	CA	C	gnomAD Exomes	PASS	NA	p.Asp1825ThrfsTer12	c.5472delA	frameshift_variant		1	251156	0	0	C-NMDi
6	7583173	rs774763657	ACAGT	A	gnomAD Exomes	PASS	NA	p.Ser1894LeufsTer34	c.5680_5683delAGTC	frameshift_variant		3	251232	0	0	C-NMDi
6	7583239	rs146617683	G	GT	gnomAD Exomes	PASS	NA	p.Lys1916Ter	c.5745dupT	frameshift_variant		1	251144	0	0	C-NMDi
6	7583258	rs762096328	CA	C	gnomAD Exomes	PASS	NA	p.Arg1922GlyfsTer7	c.5764delA	frameshift_variant		1	251006	0	0	C-NMDi
6	7583372	rs201774541	G	A	gnomAD Exomes	PASS	NA	p.Trp1959Ter	c.5877G>A	stop_gained		1	251068	0	0	C-NMDi
6	7583804	rs730880092	GA	G	gnomAD Exomes	PASS	NA	p.Thr2104GlnfsTer12	c.6310delA	frameshift_variant		13	251432	0	0	C-NMDi
6	7583973	rs777573018	C	T	gnomAD Exomes	PASS	NA	p.Arg2160Ter	c.6478C>T	stop_gained		1	251374	0	0	C-NMDi
6	7583991	rs141026028	C	T	gnomAD Exomes	PASS	NA	p.Arg2166Ter	c.6496C>T	stop_gained		2	251438	0	0	C-NMDi
6	7584048	rs1166221355	C	T	gnomAD Exomes	PASS	NA	p.Gln2185Ter	c.6553C>T	stop_gained		1	251480	0	0	C-NMDi
6	7584099	rs1209824182	TC	T	gnomAD Exomes	PASS	NA	p.Ser2202Ter	c.6605delC	frameshift_variant		1	251448	0	0	C-NMDi
6	7584278	rs1171787766	AG	A	gnomAD Exomes	PASS	NA	p.Gly2262AlafsTer17	c.6785delG	frameshift_variant		1	251436	0	0	C-NMDi
6	7584495	rs369482721	C	T	gnomAD Exomes	PASS	NA	p.Arg2334Ter	c.7000C>T	stop_gained		3	251440	0	0	C-NMDi
6	7584981	rs754354190	CTG	C	gnomAD Exomes	PASS	NA	p.Cys2497Ter	c.7491_7492delTG	frameshift_variant		1	251488	0	0	C-NMDi
6	7585053	rs1320456072	GTAGA	G	gnomAD Exomes	PASS	NA	p.Asp2521GlufsTer39	c.7563_7566delTAGA	frameshift_variant		1	251488	0	0	C-NMDi
6	7585116	rs764565163	A	AG	gnomAD Exomes	PASS	NA	p.Lys2542GlufsTer4	c.7623dupG	frameshift_variant		1	251490	0	0	C-NMDi
6	7585251	rs1420689736	C	T	gnomAD Genomes	NA	PASS	p.Arg2586Ter	c.7756C>T	stop_gained		1	31394	0	0	C-NMDi
6	7585261	rs763560697	CAGTA	C	gnomAD Exomes	PASS	NA	p.Ser2591ArgfsTer11	c.7773_7776delTAAG	frameshift_variant		3	251484	0	0	C-NMDi
6	7585638	rs935685902	G	GA	gnomAD Genomes	NA	PASS	p.Trp2717MetfsTer5	c.8148dupA	frameshift_variant		1	31380	0	0	C-NMDi
6	7585783	rs756925801	G	GGCTT	gnomAD Exomes	PASS	NA	p.Gln2765AlafsTer23	c.8291_8292insTGCT	frameshift_variant		1	251390	0	0	C-NMDi
6	7585944	rs1267018807	TACAACATG	T	gnomAD Exomes	PASS	NA	p.Tyr2817PhefsTer32	c.8450_8457delACAACATG	frameshift_variant		1	249878	0	0	C-NMDi
6	7585966	rs755935383	G	GCTCCC	gnomAD Exomes,gnomAD Genomes	PASS	PASS	p.Ser2827ProfsTer58	c.8471_8472insCTCCC	frameshift_variant		2	279806	0	0	C-NMDi
6	7585966	rs755935383	GGT	G	gnomAD Exomes	PASS	NA	p.Ser2825ProfsTer26	c.8472_8473delGT	frameshift_variant		1	248418	0	0	C-NMDi
6	7585967	rs2744380	G	GCTCCGGC	gnomAD Genomes	NA	PASS	p.Ser2825LeufsTer29	c.8472_8473insCTCCGGC	frameshift_variant		1	31304	0	0	C-NMDi
6	7585967	rs2744380	G	GCTCCGGCTCCCGCTCGGGC	gnomAD Exomes	PASS	NA	p.Ser2825LeufsTer33	c.8472_8473insCTCCGGCTCCCGCTCGGGC	frameshift_variant		1	248526	0	0	C-NMDi
6	7585969	rs768897347	CCCGCTCCGGCTCCCGCTCGGGA	C	gnomAD Exomes	PASS	NA	p.Arg2826LeufsTer50	c.8475_8496delCCGCTCCGGCTCCCGCTCGGGA	frameshift_variant		1	247694	0	0	C-NMDi
6	7585990	rs397516970	G	GATCTC	gnomAD Exomes	PASS	NA	p.Arg2834HisfsTer51	c.8496_8500dupATCTC	frameshift_variant		1	247058	0	0	C-NMDi
6	7586009	rs771302783	C	CAG	gnomAD Exomes,gnomAD Genomes	PASS	PASS	p.Gly2840ProfsTer44	c.8514_8515insAG	frameshift_variant		9	276944	0	0	C-NMDi
6	7586010	rs1423959710	TCC	T	gnomAD Exomes,gnomAD Genomes	PASS	PASS	p.Ser2839TrpfsTer12	c.8516_8517delCC	frameshift_variant		9	276912	0	0	C-NMDi
6	7586076	rs765683790	TC	T	gnomAD Exomes	PASS	NA	p.Tyr2862ThrfsTer21	c.8583delC	frameshift_variant	lc_lof	3	250162	0	0	C-NMDi
