## Supplementary Table 4 for "Variant location is a novel risk factor for individuals with arrhythmogenic cardiomyopathy due to a desmoplakin (*DSP*) truncating variant"

### Sheet: Sheet1
Supplementary Table 4: Sudden cardiac death cohort postmortem findings
Sex	Age at Death	Activity at Time of Death	Summary of Significant Post Mortem Findings	Cause of Death noted on postmortem report
F	30-34	Exercise	Suspected ARVC, wrong appearance for healed myocarditis.	Probable ARVC
F	35-39	Normal	Extensive fibrosis and fatty infiltration in the upper septum, RVOT and LV.	ARVC
F	15-19	Unknown	Areas of myocardial fibrosis associated with fatty change/infiltration.	ARVC
M	30-34	Exercise	Cardiomegaly with biventricular dilatation. Patchy fibrosis shown throughout right and left ventricle. The heart showed some features of ARVC with LV predominance.	DCM- subsequent ARVC diagnosis
M	10-14	Sleep	Sub-epicardial fibrosis and fatty change within the left and right ventricular myocardium, showing left ventricular predominance.	ARVC
M	50-54	Light activity	The microscopic examination of the LV showed pathological features ARVC.	ARVC
F	20-24	Normal	Mild right ventricular dilatation associated with focal fat and fibrosis. Changes most consistent in the LV.	ARVC
M	15-19	Unknown		ARVC
F	15-19	Unknown		Chronic myocarditis
M	30-34	Exercise		ARVC
M	15-19	Unknown		ARVC with LV involvement
F	15-19	Unknown	Severely thickened mitral valve with evident myoxid degeneration. No signs of DCM or ARVC	Myxoid mitral valve
F	35-39	Unknown	ARVC with lymphocytic myocarditis, with degenerative changes LV, or DCM due to chronic acute lymphocytic (ongoing) myocarditis of viral origin with secondary changes to RV	ARVC or DCM
